# Quantitative bias analysis for mismeasured variables in health research: a review of software tools

**DOI:** 10.1101/2024.12.12.24318922

**Authors:** Codie J.C. Wood, Kate Tilling, Jonathan W. Bartlett, Rachael A. Hughes

## Abstract

**Background:** Measurement error and misclassification can cause bias or loss of power in epidemiological studies. Software performing quantitative bias analysis (QBA) to assess the sensitivity of results to mismeasurement are available. However QBA is still not commonly used in practice, partly due to a lack of knowledge about these software implementations. The features and particular use cases of these tools have not been systematically evaluated.

**Methods:** We reviewed and summarised the latest available software tools for QBA in relation to mismeasured variables in health research. We searched an electronic database, Web of Science, for studies published between **1**^st^ January 2014 and **1**^st^ May 2024 (inclusive). We included epidemiological studies that described the use of software tools for QBA in relation to mismeasurement. We also searched for tools catalogued on the CRAN archive, Stata manuals, and Stata’s *net* command available from within Stata or from the IDEAS/RePEc database. Tools were included if they were purpose-built, had documentation and were applicable to epidemiological research. Data on the tools’ features and use cases was then extracted from the full article texts and software documentation.

**Results:** 17 publicly available software tools for QBA were identified, accessible via R, Stata, and online web tools. The tools cover various types of analysis, including regression, contingency tables, mediation analysis, longitudinal analysis, survival analysis and instrumental variable analysis. However, there is a lack of software tools performing QBA for misclassification of categorical variables and measurement error outside of the classical model. Additionally, the existing tools often require specialist knowledge.

**Conclusions:** Despite the availability of several software tools, there are still gaps in the existing collection of tools that need to be addressed to enable wider usage of QBA in epidemiological studies. Efforts should be made to create new tools to assess multiple mismeasurement scenarios simultaneously, and also to increase the clarity of documentation for existing tools, and provide tutorials and examples for their usage. By doing so, the uptake of QBA techniques in epidemiology can be improved, leading to more accurate and reliable research findings.
