## Additional files as detailed in manuscript for "Quantitative bias analysis for mismeasured variables in health research: a review of software tools": Table 1 File.xls

### Sheet: Sheet1
Table 1: Software programs implementing a quantitative bias analysis for mismeasurement published between 2014 and 2024.
		Output		Mismeasurement					Analysis					Usage
Software name (Year)	Environment	Table	Plot	Type	Differential	Multiple mismeasured variables	Bias analysis Type	Multidimensional	Data type	Analysis of interest	Outcome	Exposure	Other covariates	Level of documentation	Examples	QBA knowledge required
biasepi (2019) \cite{biasepiweb, biasepiIDEAS}	Stata command	✓	-	MC	D, ND	-	Det	-	Individual, Aggregate	Contingency table	bin	bin	-	Moderate	✓	Specialist
pvw (2019) \cite{pvwIDEAS}	Stata command	✓	-	MC	D, ND	-	Det	-	Individual	Regression	bin	bin	bin, cat, cts	Moderate	✓	Specialist
SAMBA-EHR (2020) \cite{2020_Beesley_AnalyticFrameworkExploring, SAMBAEHR}	Web tool	-	✓	MC	ND	-	Det	✓	Summary	Regression	bin	cts, cat	-	Extensive	✓	Essential
Outcome Misclassification (2020) \cite{2020_Hall_OutcomeMisclassificationImpact}	Web tool	✓	✓	MC	D, ND	-	Det	✓	Summary	Contingency table	bin	bin	-	Extensive	✓	Essential
SensitivityAnalysis (2020) \cite{2020_Nab_QuantitativeBiasAnalysis}	Web tool	-	✓	MC	ND	-	Prob	-	Summary	Regression	cts	bin	bin	Moderate	✓	Essential
miCoPTCM (2016, upd. 2020) \cite{2017_Bertrand_RobustnessEstimationMethods}	R package	✓	-	ME	ND	✓	Det	-	Individual	Survival analysis	TTE	cts	cts	Moderate	✓	Specialist
ivbounds (2021) \cite{ivboundsIDEAS, 2024_Lin_BoundingProgramBenefits}	Stata command	✓	-	MC	ND	-	Det	✓	Individual	Instrumental variable analysis	bin, cat, cts	bin	bin, cat, cts	Extensive	✓	Essential
MediationSensitivityAnalysis (2021) \cite{2021_Liu_ImpactMeasurementError}	Web tool	✓	✓	ME	ND	✓	Det	✓	Summary	Mediation analysis	cts	bin	Mediator (cts), other (cts)	Minimal	-	Essential
BayesSenMC (2021) \cite{2021_Yang_BayesSenMCPackageBayesian}	R package	✓	✓	MC	D, ND	-	Prob	-	Aggregate	Contingency table	bin	bin	-	Extensive	✓	Specialist
EValue (2017, upd. 2021) \cite{2021_Smith_MultiplebiasSensitivityAnalysis}	R package	✓	-	MC	D	✓	Det	-	Summary	Regression	bin	bin	-	Extensive	✓	Essential
ConMed (2023) \cite{2023_Lin_ConMed}	R package: non-CRAN	-	✓	ME	ND	✓	Det	-	Summary	Mediation analysis	cts	cts	Mediator (cts), other (bin, cat, cts)	Moderate	✓	Essential
episensr (2015, upd. 2023) \cite{episensrCRAN}	R package	✓	✓	MC	D, ND	✓	Det, Prob	✓	Aggregate	Contingency table	bin, TTE	bin	bin	Extensive	✓	Essential
apisensr (2021, upd. 2023) \cite{apisensrShinyApp,2024_Banack_ApplicationWebbasedTool}	Web tool	✓	✓	MC	D, ND	-	Det, Prob	✓	Aggregate	Contingency table	bin	bin	bin	Extensive	✓	Essential
mgee2 (2020, upd. 2023) \cite{2021_Xu_Mgee2PackageMarginal,mgee2CRAN}	R package	✓	✓	MC	ND	✓	Det	-	Individual	Longitudinal analysis	cat (ordinal)	cat (ordinal), bin, cts	cat (ordinal), bin, cat, cts	Moderate	✓	Specialist
multibias web tool (2023) \cite{multibias_web, 2023_Brendel_SimultaneousAdjustmentUncontrolled}	Web tool	✓	✓	MC	D, ND	-	Det, Prob	-	Individual	Regression	bin	bin	bin, cat, cts	Minimal	-	Essential
multibias (2023, upd. 2024) \cite{2023_Brendel_SimultaneousAdjustmentUncontrolled,multibiasCRAN}	R package	✓	-	MC	D, ND	✓	Det	-	Individual	Regression	bin	bin	bin, cat, cts	Extensive	✓	Specialist
rcme (2023, upd. 2024) \cite{2023_Pina-Sanchez_ExploringImpactMeasurement}	R package: non-CRAN	✓	✓	ME	D, ND	-	Det	-	Individual	Regression	cts	cts	cts	Minimal	✓	Specialist
Bold text for the “Outcome”, “Exposure” and “Other covariates” columns indicates the variable can be considered mismeasured by the tool. “Aggregate”data here means any non-individual level data e.g. count data. “Summary” data here means statistics calculated from data, e.g. regression coefficients or standard deviations.
Abbreviations used (in alphabetical order): bin; Binary, cat; Categorical, cts; Continuous, D; Differential, Det; Deterministic, MC; Misclassification, ME; Measurement error, ND; Non-differential, Prob; Probabilistic, TTE; Time-to-event, upd.; Updated.
